# Lipid Fingerprinting by MALDI Biotyper Sirius Instrument Fails to Differentiate the Three Subspecies of the *Mycobacterium abscessus* Complex

**DOI:** 10.1101/2024.09.23.24314022

**Authors:** Mitsunori Yoshida, Hanako Fukano, Koji Yahara, Satoshi Nakano, Takeshi Komine, Masato Suzuki, Azumi Fujinaga, Kohei Dohke, Yoshihiko Hoshino

## Abstract

The number of patients suffering from *Mycobacterium abscessus* complex (MABC) pulmonary diseases is steadily increasing. MABC consists of three subspecies, and it is recommended that the three subspecies be distinguished because of their differing macrolide susceptibilities. Unfortunately, current methods are inefficient due to their high cost, complexity, and time requirements. The third-generation Bruker MALDI Biotyper (MBT) Sirius has the capability to detect phospholipids and glycolipids using negative-ion mode. Mycobacterial cell walls are rich in lipids, and if lipid structure diversity can serve as species-specific fingerprints, this method may provide an alternative for microbial identification. This study aimed to examine the accuracy of discriminating between the three MABC subspecies by lipid profiling. Our best model failed to differentiate the three subspecies. Even in the two-dimensional space of the most significant peaks, *M. abscessus* and *M. massiliense* could not be separated. The agreement rate between lipid fingerprint-based and WGS-based identification was, at most, 47.2% for negative-ion mode. Even after applying recent machine learning algorithms to detect variables and create predictive models, accuracy remained at 50%. Our results suggest that using lipid fingerprinting alone to differentiate the three MABC subspecies is currently inadequate. Further advancements and standardization of MALDI-TOF MS-based methods are necessary for the routine differentiation of MABC subspecies in clinical settings.
