## Supplementary table 1 and 2 for "Lipid Fingerprinting by MALDI Biotyper Sirius Instrument Fails to Differentiate the Three Subspecies of the *Mycobacterium abscessus* Complex"

### Sheet: Table_S1
Table S1 Subspecies identification using MBT sirius with negative-ion mode
Strain	erm(41) pos 28 genotype#	erm(41) truncation#	WGS-based subspecies identification#	MBT sirius-based identification (negative-ion mode)	Reference
M. abscessus T	T	No	ABSa	mgd	Moore and Frerichs, 1953
M. bolletii T	T	No	BOLb	mg	Adékambi et al., 2006
M. massiliense T	T	Yes	MASc	mg	Adékambi et al., 2006
Mab14033-1	T	No	ABS	MAS	Yoshida et al., 2021
Mab18036	C	No	ABS	MAS	Yoshida et al., 2021
MabF6	T	Yes	MAS	MAS	Yoshida et al., 2021
MabJATA1	T	No	ABS	MAS	Yoshida et al., 2021
MabK14	C	No	ABS	BOL	Yoshida et al., 2021
MabK16	C	No	ABS	MAS	Yoshida et al., 2021
MabK30	T	No	BOL	BOL	Yoshida et al., 2021
MabK34	C	No	ABS	MAS	Yoshida et al., 2021
MabLRC1	T	No	ABS	mg	Nakanaga et al., 2014
MabLRC10	T	No	ABS	mg	Nakanaga et al., 2014
MabLRC100	T	No	ABS	MAS	Nakanaga et al., 2014
MabLRC101	T	No	ABS	ABS	Nakanaga et al., 2014
MabLRC102	T	Yes	MAS	ABS	Nakanaga et al., 2014
MabLRC103	T	Yes	MAS	ABS	Nakanaga et al., 2014
MabLRC104	T	Yes	MAS	BOL	Nakanaga et al., 2014
MabLRC105	C	No	ABS	BOL	Nakanaga et al., 2014
MabLRC106	T	No	ABS	ABS	Nakanaga et al., 2014
MabLRC107	T	Yes	MAS	MAS	Nakanaga et al., 2014
MabLRC108	T	Yes	MAS	MAS	Nakanaga et al., 2014
MabLRC109	T	Yes	MAS	ABS	Nakanaga et al., 2014
MabLRC11	C	No	ABS	BOL	Nakanaga et al., 2014
MabLRC110	T	No	ABS	ABS	Nakanaga et al., 2014
MabLRC112	T	Yes	MAS	MAS	Yoshida et al., 2021
MabLRC113	T	Yes	MAS	ABS	Yoshida et al., 2021
MabLRC114	T	No	ABS	ABS	Yoshida et al., 2021
MabLRC115	T	Yes	MAS	ABS	Yoshida et al., 2021
MabLRC116	T	No	ABS	ABS	Yoshida et al., 2021
MabLRC117	T	No	ABS	ABS	Yoshida et al., 2021
MabLRC118	T	No	ABS	MAS	Yoshida et al., 2021
MabLRC119	T	No	ABS	ABS	Yoshida et al., 2021
MabLRC12	T	No	ABS	ABS	Nakanaga et al., 2014
MabLRC120	T	No	ABS	ABS	Yoshida et al., 2021
MabLRC121	T	No	ABS	ABS	Yoshida et al., 2021
MabLRC122	T	Yes	MAS	ABS	Yoshida et al., 2021
MabLRC123	T	No	ABS	ABS	Yoshida et al., 2021
MabLRC124	T	No	ABS	MAS	Yoshida et al., 2021
MabLRC125	T	No	ABS	ABS	Yoshida et al., 2021
MabLRC126	C	No	ABS	mg	Yoshida et al., 2021
MabLRC127	T	Yes	MAS	ABS	Yoshida et al., 2021
MabLRC128	T	No	ABS	ABS	Yoshida et al., 2021
MabLRC13	T	No	ABS	MAS	Nakanaga et al., 2014
MabLRC130	T	Yes	MAS	MAS	Yoshida et al., 2021
MabLRC131	T	Yes	MAS	MAS	Yoshida et al., 2021
MabLRC132	T	Yes	MAS	MAS	Yoshida et al., 2021
MabLRC133	T	Yes	MAS	BOL	Yoshida et al., 2021
MabLRC134	T	No	ABS	MAS	Yoshida et al., 2021
MabLRC135	T	No	ABS	MAS	Yoshida et al., 2021
MabLRC136	T	No	ABS	ABS	Yoshida et al., 2021
MabLRC137	T	Yes	MAS	ABS	Yoshida et al., 2021
MabLRC138	T	Yes	MAS	ABS	Yoshida et al., 2021
MabLRC139	T	No	ABS	ABS	Yoshida et al., 2021
MabLRC14	T	No	ABS	MAS	Nakanaga et al., 2014
MabLRC140	T	No	ABS	ABS	Yoshida et al., 2021
MabLRC142	T	No	ABS	ABS	Yoshida et al., 2021
MabLRC143	T	Yes	MAS	ABS	Yoshida et al., 2021
MabLRC144	T	Yes	MAS	ABS	Yoshida et al., 2021
MabLRC145	T	No	ABS	MAS	Yoshida et al., 2021
MabLRC146	C	No	ABS	BOL	Yoshida et al., 2021
MabLRC148	T	No	ABS	MAS	Yoshida et al., 2021
MabLRC149	T	No	ABS	MAS	Yoshida et al., 2021
MabLRC152	T	No	ABS	ABS	Yoshida et al., 2021
MabLRC153	T	No	ABS	MAS	Yoshida et al., 2021
MabLRC2	T	Yes	MAS	mg	Nakanaga et al., 2014
MabLRC26	T	No	ABS	mg	Nakanaga et al., 2014
MabLRC27	T	No	BOL	mg	Nakanaga et al., 2014
MabLRC28	T	Yes	MAS	mg	Nakanaga et al., 2014
MabLRC3	T	No	ABS	ABS	Nakanaga et al., 2014
MabLRC30	T	Yes	MAS	MAS	Nakanaga et al., 2014
MabLRC31	T	Yes	MAS	MAS	Nakanaga et al., 2014
MabLRC32	T	No	BOL	mg	Nakanaga et al., 2014
MabLRC33	T	Yes	MAS	MAS	Nakanaga et al., 2014
MabLRC34	T	Yes	MAS	MAS	Nakanaga et al., 2014
MabLRC35	T	No	ABS	MAS	Nakanaga et al., 2014
MabLRC36	T	No	ABS	MAS	Nakanaga et al., 2014
MabLRC37	T	No	ABS	MAS	Nakanaga et al., 2014
MabLRC38	T	No	ABS	ABS	Nakanaga et al., 2014
MabLRC39	T	No	ABS	MAS	Nakanaga et al., 2014
MabLRC40	T	No	ABS	ABS	Nakanaga et al., 2014
MabLRC41	T	No	ABS	MAS	Nakanaga et al., 2014
MabLRC42	T	No	ABS	mg	Nakanaga et al., 2014
MabLRC43	T	No	ABS	ABS	Nakanaga et al., 2014
MabLRC44	T	No	ABS	ABS	Nakanaga et al., 2014
MabLRC46	T	No	ABS	ABS	Nakanaga et al., 2014
MabLRC47	T	No	ABS	ABS	Nakanaga et al., 2014
MabLRC48	T	No	ABS	MAS	Nakanaga et al., 2014
MabLRC5	T	Yes	MAS	MAS	Nakanaga et al., 2014
MabLRC50	T	Yes	MAS	mg	Nakanaga et al., 2014
MabLRC51	C	No	ABS	ABS	Nakanaga et al., 2014
MabLRC52	T	No	ABS	MAS	Nakanaga et al., 2014
MabLRC53	T	No	ABS	MAS	Nakanaga et al., 2014
MabLRC54	T	Yes	MAS	ABS	Nakanaga et al., 2014
MabLRC55	T	Yes	MAS	MAS	Nakanaga et al., 2014
MabLRC56	T	No	ABS	MAS	Nakanaga et al., 2014
MabLRC57	T	Yes	MAS	ABS	Nakanaga et al., 2014
MabLRC58	T	No	ABS	ABS	Nakanaga et al., 2014
MabLRC6	T	Yes	MAS	mg	Nakanaga et al., 2014
MabLRC60	T	No	ABS	ABS	Nakanaga et al., 2014
MabLRC62	T	No	ABS	ABS	Nakanaga et al., 2014
MabLRC63	T	Yes	MAS	ABS	Nakanaga et al., 2014
MabLRC64	C	No	ABS	ABS	Nakanaga et al., 2014
MabLRC65	T	Yes	MAS	mg	Nakanaga et al., 2014
MabLRC66	T	No	ABS	MAS	Nakanaga et al., 2014
MabLRC67	T	Yes	MAS	ABS	Nakanaga et al., 2014
MabLRC68	T	Yes	MAS	MAS	Nakanaga et al., 2014
MabLRC69	T	No	ABS	ABS	Nakanaga et al., 2014
MabLRC7	T	No	ABS	ABS	Nakanaga et al., 2014
MabLRC70	C	No	ABS	ABS	Nakanaga et al., 2014
MabLRC71	T	No	ABS	MAS	Nakanaga et al., 2014
MabLRC72	T	No	ABS	ABS	Nakanaga et al., 2014
MabLRC73	T	Yes	MAS	ABS	Nakanaga et al., 2014
MabLRC74	T	Yes	MAS	MAS	Nakanaga et al., 2014
MabLRC75	C	No	ABS	ABS	Nakanaga et al., 2014
MabLRC76	T	No	ABS	ABS	Nakanaga et al., 2014
MabLRC77	T	Yes	MAS	mg	Nakanaga et al., 2014
MabLRC78	T	No	BOL	mg	Nakanaga et al., 2014
MabLRC79	T	No	ABS	MAS	Nakanaga et al., 2014
MabLRC8	T	Yes	MAS	MAS	Nakanaga et al., 2014
MabLRC80	T	No	ABS	MAS	Nakanaga et al., 2014
MabLRC82	T	Yes	MAS	ABS	Nakanaga et al., 2014
MabLRC83	T	No	ABS	ABS	Nakanaga et al., 2014
MabLRC86	T	No	ABS	mg	Nakanaga et al., 2014
MabLRC87	T	No	ABS	MAS	Nakanaga et al., 2014
MabLRC88	T	Yes	MAS	MAS	Nakanaga et al., 2014
MabLRC89	T	No	ABS	mg	Nakanaga et al., 2014
MabLRC9	T	No	ABS	MAS	Nakanaga et al., 2014
MabLRC90	T	No	ABS	MAS	Nakanaga et al., 2014
MabLRC91	T	Yes	MAS	MAS	Nakanaga et al., 2014
MabLRC92	T	No	ABS	MAS	Nakanaga et al., 2014
MabLRC93	T	No	ABS	MAS	Nakanaga et al., 2014
MabLRC94	T	Yes	MAS	MAS	Nakanaga et al., 2014
MabLRC95	T	No	ABS	MAS	Nakanaga et al., 2014
MabLRC96	T	No	ABS	MAS	Nakanaga et al., 2014
MabLRC98	T	Yes	MAS	MAS	Nakanaga et al., 2014
MabLRC99	T	No	ABS	MAS	Nakanaga et al., 2014
MabLRCA1	T	Yes	MAS	ABS	Nakanaga et al., 2014
MabLRCA10	T	Yes	MAS	mg	Nakanaga et al., 2014
MabLRCA11	T	Yes	MAS	BOL	Nakanaga et al., 2014
MabLRCA12	T	No	ABS	MAS	Nakanaga et al., 2014
MabLRCA13	T	Yes	MAS	MAS	Nakanaga et al., 2014
MabLRCA14	T	Yes	MAS	MAS	Nakanaga et al., 2014
MabLRCA2	T	Yes	MAS	BOL	Nakanaga et al., 2014
MabLRCB1	T	Yes	MAS	BOL	Nakanaga et al., 2014
MabMT10	C	No	ABS	mg	Yoshida et al., 2021
MabMT11	C	No	ABS	MAS	Yoshida et al., 2021
MabMT19	T	No	ABS	NAe	Yoshida et al., 2021
MabMT37	C	No	ABS	MAS	Yoshida et al., 2021
MabNG	C	No	ABS	mg	Yoshida et al., 2021
MabYNKW	C	No	ABS	mg	Yoshida et al., 2021
#Subspicies identification and genotping were performed in our previous publication (Yoshida et al., 2021), aM. abscessus, dM. bolletii, cM. massiliense, dmodel generation, eNot Applicable

### Sheet: Table_S2
Table S2 Descrimination accuracy by various machine-learning methods
		peak detection
		RFE-RF	RFE-Glmnet	sPLSDA
model generation	comb_fisher	0.33	0.43	0.41
	max_vote	0.33	0.43	0.38
	multinom	0.33	0.36	0.41
	nnet	0.33	0.38	0.48
	rf	0.33	0.5	0.38
	svmLinear2	0.33	0.41	0.33
	xgbTree	0.36	0.45	0.41
Accuracy was defined as; (True Positive + True Negative)/(True Positive + False Positive + True Negative + False Negative, RFE-RF; theRecursive Feature Elimination (RFE) algorithm coupled with Random Forests (RF), RFE-Glmnet; RFE coupled with Logistic regression, sPLSDA; sparse partial leastsquares discriminant analysis
